# Allelic expression imbalance in articular cartilage and subchondral bone refined genome-wide association signals in osteoarthritis

**DOI:** 10.1101/2022.04.07.22273552

**Authors:** Rodrigo Coutinho de Almeida, Margo Tuerlings, Yolande Ramos, Wouter Den Hollander, Eka Suchiman, Nico Lakenberg, Rob (RGHH) Nelissen, Hailiang Mei, Ingrid Meulenbelt

**Affiliations:** Department of Biomedical Data Sciences, Section Molecular Epidemiology, Leiden University Medical Center, Leiden, The Netherlands; Department of Orthopaedics Leiden University Medical Center, Leiden, The Netherlands; Sequencing Analysis Support Core, Dept. of Biomedical Data Sciences, Leiden University Medical Center, Leiden, The Netherlands

## Abstract

Osteoarthritis (OA) is an age-related joint disease with a strong and complex genetic component. Genome-wide association studies (GWAS) discovered a large number of genomic regions associated with OA. Nevertheless, to link associated genetic variants affecting the expression of OA-risk genes in relevant tissues remains a challenge. Here, we showed an unbiased approach to identify transcript single nucleotide polymorphisms (SNPs) of OA risk loci by allelic expression imbalance (AEI). We used RNA sequencing of articular cartilage (N = 65) and subchondral bone (N= 24) from OA patients. AEI was determined for all genes present in the 100 regions reported by GWAS catalog. The count fraction of the alternative allele (φ) was calculated for each heterozygous individual with the risk-SNP or with the SNP in linkage disequilibrium (LD) with it. Furthermore, a meta-analysis was performed to generate a meta-φ (null hypothesis median φ=0.49) and P-value for each SNP. We identified 30 transcript SNPs subject to AEI (28 in cartilage and 2 in subchondral bone). Notably, 10 transcript SNPs were located in genes not previously reported in the GWAS catalogue, including two long intergenic non-coding RNAs (lincRNAs), *MALAT1* (meta-φ=0.54, FDR=1.7×10^−4^) and *ILF3-DT (*meta-φ=*0*.*6, FDR=1*.*75×10*^*-5*^). Moreover, 14 drugs were interacting with 7 genes displaying AEI, of which 7 drugs has been already approved. By prioritizing proxy transcript SNPs that mark AEI in cartilage and/or subchondral bone at loci harboring GWAS signals, we present an unbiased approach to identify the most likely functional OA risk-SNP and gene. We identified 10 new potential OA risk genes ready for further, translation towards underlying biological mechanisms.
