## Supplementary Table 1 for "Allelic expression imbalance in articular cartilage and subchondral bone refined genome-wide association signals in osteoarthritis": Supplementary_Table1.xlsx

### Sheet: NewTable
Supplementary Table 2: Overview of allelic expression imbalance SNPs in cartilage and bone
GWAS_SNP	AEI_SNP	Dprime	R2	chr	Position_hg38	Risk Allele	AEI Allele	AF_AEI	AEI_Gene	Biotype	GWAS_MAPPED_GENE	metaPhi	FDR_AEI	Heterozygous	Tissue
rs3740129	rs4148950	1	0.8002	chr10	72011948	A	A	0.4949	CHST3	protein_coding	CHST3	0.41	2.8e-07	24	Cartilage
rs7967762	rs3803183	0.9618	0.925	chr12	48004297	T	T	0.1566	COL2A1	protein_coding	COL2A1 - SENP1	0.54	1.67e-20	19	Cartilage
rs28929474	rs28929474	1	1	chr14	94378610	T	T	0.0303	SERPINA1	protein_coding	SERPINA1, SERPINA1	0.47	0.0014	2	Cartilage
rs8112559	rs3745926	1	0.6653	chr19	45884245	C	C	0.1717	IRF2BP1	protein_coding	IRF2BP1 - MYPOP	0.47	0.024	4	Cartilage
rs9981884	rs3167757	0.9794	0.9211	chr21	39342552	A	T	0.4798	HMGN1	protein_coding	BRWD1	0.41	0.00011	27	Cartilage
rs12160491	rs6000898	1	1	chr22	37806392	A	T	0.673336	H1F0	protein_coding	TRIOBP - H1F0	0.57	1.48e-07	18	Cartilage
rs12040949	rs13294	0.97	0.93	chr1	150512511	C	G	0.589104	ECM1	protein_coding	RPRD2	0.46	0.0056	27	Cartilage
rs11583641	rs12023991	1	1	chr1	183936343	C	T	0.75465	COLGALT2	protein_coding	COLGALT2	0.54	0.00132	20	Cartilage
rs1060105	rs6633	1	0.94	chr12	123261262	C	G	0.84909	CDK2AP1	protein_coding	SBNO1	0.55	5.6e-11	10	Cartilage
rs3204689	rs9325	1	1	chr15	57953788	C	A	0.252196	ALDH1A2	protein_coding	ALDH1A2	0.41	0.00027	21	Cartilage
rs10896015	rs3200401	0.88	0.65	chr11	65504361	G	C	0.796329	MALAT1	lincRNA	LTBP3	0.54	0.00017	10	Cartilage
rs4765540	rs12551	1	0.74	chr12	124315772	C	T	0.31199	RFLNA	protein_coding	RFLNA	0.51	0.0037	3	Cartilage
rs4764133	rs1800801	1	0.95	chr12	14885854	T	T	0.262181	MGP	protein_coding	C12orf60 -MGP, ERP27	0.37	1.062e-06	25	Cartilage
rs12901071	rs1061427	1	0.60	chr15	67066140	A	G	0.74810	SMAD3	protein_coding	SMAD3	0.54	0.0019	4	Cartilage
rs3204689	rs9325	1	1	chr15	57953788	C	A	0.252196	ALDH1A2	protein_coding	ALDH1A2	0.41	0.00027	21	Cartilage
rs35206230	rs12487	0.97	0.72	chr15	74844353	T	C	0.185703	SCAMP2	protein_coding	CSK - LMAN1L	0.45	0.039	6	Cartilage
rs35206230	rs1127796	0.9227	0.6378	chr15	74900663	T	C	0.3838	FAM219B	protein_coding	CSK - LMAN1L	0.48	0.015	23	Cartilage
rs34195470	rs2270841	1	0.65	chr16	69933994	G	C	0.145367	WWP2	protein_coding	WWP2	0.54	0.0046	26	Cartilage
rs1560707	rs4804514	1	0.95	chr19	10653527	T	G	0.34164	ILF3-DT	lincRNA	SLC44A2	0.6	1.75e-05	4	Cartilage
rs1560707	rs1053007	1	0.95	chr19	10643724	T	A	0.34542	SLC44A2	protein_coding	SLC44A2	0.65	1.13e-11	27	Cartilage
rs2061027	rs1065324	1	0.98	chr2	33187010	A	G	0.505951	LTBP1	protein_coding	LTBP1	0.43	7.66e-05	11	Cartilage
rs6976	rs6976	1	1	chr3	52694788	T	T	0.304712	GLT8D1	protein_coding	GLT8D1	0.46	0.0015	20	Cartilage
rs62262139	rs1138536	0.95	0.66	chr3	50115923	A	T	0.420423	RBM5	protein_coding	RBM6	0.52	0.0018	20	Cartilage
rs9277552	rs1126511	0.93	0.82	chr6	33080689	C	G	0.79635	HLA-DPA1,HLA-DPB1	protein_coding	HLA-DPA1, HLA-DPB1	0.64	4.33e-06	4	Cartilage
rs11780978	rs6993938	1	0.95	chr8	143937036	A	G	0.232428	PLEC	protein_coding	PLEC	0.44	0.00066	11	Cartilage
rs1330349	rs2274836	1	0.62	chr9	115084291	C	T	0.464058	TNC	protein_coding	TNC, DELEC1	0.47	2.08e-07	18	Cartilage
rs62063281	rs35643216	1	0.9095	chr17	46171471	G	C	0.1919	KANSL1	protein_coding	MAPT	0.41	0.046	2	Cartilage
rs11177	rs13621	0.975	0.7458	chr3	52524117	A	C	0.3838	STAB1	protein_coding	GNL3	0.47	0.0012	12	Cartilage
rs11177	rs2289247	1	0.9343	chr3	52693241	A	A	0.3434	GNL3	protein_coding	GNL3	0.46	0.00067	26	Cartilage
rs2856821	rs1126506	1	0.71	chr6	33080682	T	T	0.73906	HLA-DPA1, HLA-DPB1	protein_coding	HLA-DPA1, HLA-DPB1	0.76	0.0033	4	Bone
rs4764133	rs4236	0.95	0.89	chr12	14882147	T	C	0.348	MGP	protein_coding	C12orf60 -MGP, ERP27	0.33	1.1e-19	12	Bone
