## Supplementary Table 2 for "Allelic expression imbalance in articular cartilage and subchondral bone refined genome-wide association signals in osteoarthritis": Supplementary_Table2.xlsx

### Sheet: Sheet1
Table 4: Drug interaction with allelic imbalance expression genes.
AEI gene	AEI effect	Drug	Drug directionality	IG Score	Approved	Sources	PMIDs
SERPINA1	Down	IGMESINE	Activator	31.83	No	TTD
MALAT1	Up	IVABRADINE	Inhibitor	21.22	Yes	TTD
MALAT1	Up	CHEMBL2052019	Inhibitor	21.22	No	TTD
MALAT1	Up	CILOBRADINE	Inhibitor	21.22	No	TTD
TNC	Down	8H9 131I	Activator	12.73	No	TTD
TNC	Down	F16IL2	Activator	12.73	No	Chembl Interactions
ALDH1A2	Down	RETINOL	Activator	3.03	Yes	NCI	9666306
COL2A1	Up(cartilage) Down (bone)	OCRIPLASMIN	Inhibitor	2.27	Yes	Chembl Interactions
COL2A1	Up(cartilage) Down (bone	COLLAGENASE CLOSTRIDIUM HISTOLYTICUM	Inhibitor	2.27	Yes	Chembl Interactions|TEND
HLA-DPB1	Up	CLOZAPINE	Inhibitor	2.18	Yes	PharmGKB	11266078
HLA-DPB1	Up	ASPIRIN	Inhibitor	2.18	Yes	PharmGKB	15007363|15784113|19392989|9179433
GNL3	Down	FLUOROURACIL	Activator	0.71	Yes	PharmGKB
TTD: Therapeutical Target Database. IG Score: Interaction group score, showing how specific is the gene-drug interaction.
